# Beyond IQ: Executive function deficits and their relation to functional, clinical, and neuroimaging outcomes in 3q29 deletion syndrome

**DOI:** 10.1101/2024.02.22.24303212

**Authors:** Rebecca M Pollak, Esra Sefik, Katrina Aberizk, Kuaikuai Duan, Roberto Espana, Ryan M Guest, Adam E Goldman-Yassen, Katrina Goines, Derek M Novacek, Celine A Saulnier, Cheryl Klaiman, Stormi Pulver, Joseph F Cubells, T Lindsey Burrell, Sarah Shultz, Elaine F Walker, Melissa M Murphy, Jennifer G Mulle

## Abstract

**Background:** 3q29 deletion syndrome (3q29del) is a rare (∼1:30,000) genomic disorder associated with a wide array of neurodevelopmental and psychiatric phenotypes. Prior work by our team identified clinically significant executive function deficits in 47% of individuals with 3q29del; however, the nuances of executive function in this population have not been described.

**Methods:** We used the Behavior Rating Inventory of Executive Function (BRIEF) to perform the first in-depth assessment of real-world executive functioning in a cohort of 32 individuals with 3q29del (62.50% male, mean age=14.50±8.26 years). High-resolution structural magnetic resonance imaging was performed on a subset of participants (n=24).

**Results:** We found global deficits in executive function; individuals with 3q29del scored significantly higher than the population mean on the BRIEF Global Executive Composite (GEC) and all subscales. 81.25% of study subjects (n=26) scored in the clinical range on at least one BRIEF subscale. BRIEF GEC T scores were significantly higher among 3q29del participants with a diagnosis of ADHD, and BRIEF GEC T scores were significantly associated with schizophrenia spectrum symptoms as measured by the SIPS. The BRIEF-2 ADHD Form accurately (sensitivity=86.70%) classified individuals with 3q29del based on ADHD diagnosis status, highlighting its potential use as a screener for ADHD in this population. BRIEF GEC T scores were significantly correlated with cerebellar white matter and subregional cerebellar cortex volumes.

**Conclusions:** Together, these data expand our understanding of the phenotypic spectrum of 3q29del and identify executive function as a core feature linked to both psychiatric and neuroanatomical features of the syndrome.
