## Supplementary material for "Beyond IQ: Executive function deficits and their relation to functional, clinical, and neuroimaging outcomes in 3q29 deletion syndrome": Table S7

### Sheet: Sheet1
Outcome variable: BRIEF GEC T score
	Model 1			Model 2			Model 3
Predictors	b	CI (95%)	p value	b	CI (95%)	p value	b	CI (95%)	p value
Intercept	61.46	1.30 - 121.61	0.007	99.46	49.40 - 149.52	8.09E-6	39.24	20.46 - 58.02	8.28E-5
Age (years)	-0.18	-0.73 - 0.37	0.485	-0.33	-0.86 - 0.2	0.226	-0.22	-0.61 - 0.19	0.189
Sex (M)	4.30	-6.48 - 15.07	0.388	7.17	-2.58 - 16.92	0.136	1.05	-6.77 - 8.86	0.777
Total cerebellum volume	0.04	-0.41 - 0.48	0.820
Cerebellar cortex volume				-0.31	-0.77 - 0.15	0.04
Cerebellar white matter volume							1.08	0.42 - 1.74	8.11E-4
R2/Adjusted R2	0.093/-0.050			0.179/0.050			0.438/0.349
Wald test statistics	0.653 on 3 & 19 DF; p value 0.591			1.382 on 3 & 19 DF; p value 0.279			4.936 on 3 & 19 DF; p value 0.011
	Model 4			Model 5			Model 6			Model 7			Model 8			Model 9			Model 10			Model 11			Model 12
Predictors	b	CI (95%)	p value	b	CI (95%)	p value	b	CI (95%)	p value	b	CI (95%)	p value	b	CI (95%)	p value	b	CI (95%)	p value	b	CI (95%)	p value	b	CI (95%)	p value	b	CI (95%)	p value
Intercept	68.40	55.07 - 81.73	1.10E-9	91.03	49.80 - 132.27	3.24E-4	87.96	55.75 - 120.18	3.07E-5	84.95	46.22 - 123.68	9.25E-5	97.35	62.42 - 132.29	9.77E-6	43.82	12.45 - 75.20	1.24E-4	60.17	21.64 - 98.70	0.010	44.63	10.24 - 79.01	3.66E-4	48.07	7.93 - 88.21	0.004
Age (years)	-0.25	-0.77 - 0.27	0.351	-0.29	-0.81 - 0.23	0.341	-0.28	-0.78 - 0.22	0.340	-0.30	-0.84 - 0.25	0.286	-0.13	-0.60 - 0.35	0.497	-0.12	-0.61 - 0.38	0.528	-0.16	-0.71 - 0.38	0.496	-0.16	-0.66 - 0.33	0.488	-0.09	-0.64 - 0.46	0.691
Sex (M)	4.84	-4.35 - 14.03	0.288	4.62	-4.50 - 13.74	0.274	4.02	-5.04 - 13.08	0.346	5.80	-3.70 - 15.31	0.202	3.50	-5.29 - 12.29	0.370	2.78	-6.52 - 12.07	0.551	4.47	-5.13 - 14.07	0.341	3.77	-5.41 - 12.95	0.410	3.66	-5.89 - 13.21	0.435
PFAC/MCM	-2.10	-11.34 - 7.13	0.650
Cerebellar vermis I-V volume				-10.90	-28.43 - 6.63	0.192
Left cerebellar lobules I-V volume							-3.64	-8.73 - 1.46	0.151
Right cerebellar lobules I-V volume										-3.38	-10.10 - 3.35	0.263
Cerebellar vermis VI-VII volume													-21.59	-44.79 - 1.62	0.046
Left cerebellar lobule VI volume																2.75	-0.86 - 6.36	0.037
Right cerebellar lobule VI volume																			0.68	-3.39 - 4.74	0.777
Cerebellar vermis VIII-X volume																						9.07	-4.61 - 22.75	0.059
Left cerebellar crus I volume																									1.28	-1.43 - 3.99	0.287
R2/Adjusted R2	0.120/-0.012			0.166/0.035			0.187/0.059			0.142/0.006			0.243/0.124			0.199/0.072			0.098/-0.045			0.176/0.046			0.136/4.52E-5
Wald test statistics	0.906 on 3 & 20 DF; p value 0.456			1.264 on 3 & 19 DF; p value 0.315			1.460 on 3 & 19 DF; p value 0.257			1.048 on 3 & 19 DF; p value 0.394			2.034 on 3 & 19 DF; p value 0.143			1.573 on 3 & 19 DF; p value 0.229			0.687 on 3 & 19 DF; p value 0.571			1.350 on 3 & 19 DF; p value 0.288			1.000 on 3 & 19 DF; p value 0.414
	Model 13			Model 14			Model 15			Model 16			Model 17			Model 18			Model 19			Model 20			Model 21
Predictors	b	CI (95%)	p value	b	CI (95%)	p value	b	CI (95%)	p value	b	CI (95%)	p value	b	CI (95%)	p value	b	CI (95%)	p value	b	CI (95%)	p value	b	CI (95%)	p value	b	CI (95%)	p value
Intercept	63.15	25.03 - 101.27	4.88E-4	89.57	51.51 - 127.63	1.29E-6	96.56	58.09 - 135.03	1.63E-5	42.71	4.59 - 80.82	0.009	40.84	11.99 - 69.69	0.004	35.53	0.03 - 71.02	0.024	37.20	-5.27 - 79.66	0.112	81.26	57.95 - 104.57	4.35E-7	93.77	66.63 - 120.91	2.10E-6
Age (years)	-0.17	-0.73 - 0.38	0.512	-0.30	-0.83 - 0.22	0.202	-0.40	-0.95 - 0.14	0.113	-0.11	-0.62 - 0.39	0.651	-0.20	-0.67 - 0.027	0.385	-0.10	-0.58 - 0.38	0.626	-0.19	-0.68 - 0.30	0.397	-0.17	-0.66 - 0.32	0.519	-0.20	-0.65 - 0.26	0.356
Sex (M)	4.63	-4.92 - 14.19	0.313	7.53	-2.59 - 17.65	0.116	6.71	-2.48 - 15.90	0.126	3.56	-5.71 - 12.82	0.414	1.99	-7.15 - 11.13	0.636	4.93	-3.81 - 13.66	0.278	4.72	-4.30 - 13.73	0.304	5.42	-3.63 - 14.46	0.224	4.34	-4.10 - 12.78	0.261
Right cerebellar crus I volume	0.21	-2.23 - 2.65	0.839
Left cerebellar crus II-lobule VIIB volume				-1.58	-4.05 - 0.90	0.087
Right cerebellar crus II-lobule VIIB volume							-2.00	-4.44 - 0.45	0.070
Left cerebellar lobule VIII volume										2.35	-1.29 - 5.98	0.119
Right cerebellar lobule VIII volume													2.73	-0.16 - 5.62	0.038
Left cerebellar lobule IX volume																8.53	-0.89 - 17.95	0.032
Right cerebellar lobule IX volume																			8.27	-3.41 - 19.96	0.188
Left cerebellar lobule X volume																						-28.16	-67.16 - 10.85	0.101
Right cerebellar lobule X volume																									-47.12	-90.40 - -3.85	0.045
R2/Adjusted R2	0.094/-0.050			0.170/0.039			0.213/0.089			0.172/0.041			0.247/0.128			0.237/0.116			0.186/0.058			0.190/0.061			0.287/0.174
Wald test statistics	0.654 on 3 & 19 DF; p value 0.590			1.296 on 3 & 19 DF; p value 0.305			1.717 on 3 & 19 DF; p value 0.197			1.311 on 3 & 19 DF; p value 0.300			2.075 on 3 & 19 DF; p value 0.138			1.962 on 3 & 19 DF; p value 0.154			1.448 on 3 & 19 DF; p value 0.260			1.480 on 3 & 19 DF; p value 0.252			2.549 on 3 & 19 DF; p value 0.086
